# The effect of obesity-related traits on COVID-19 severe respiratory symptoms is mediated by socioeconomic status: a multivariable Mendelian randomization study

**DOI:** 10.1101/2021.06.08.21258587

**Authors:** Brenda Cabrera-Mendoza, Frank R Wendt, Gita A Pathak, Flavio De Angelis, Antonella De Lillo, Dora Koller, Renato Polimanti

## Abstract

**Background:** Obesity has been associated with more severe clinical manifestations of coronavirus disease 2019 (COVID-19). However, this association can be affected by many correlates of these traits. Due to its large impact on human health, socioeconomic status (SES) could at least partially influence the association between obesity and COVID-19 severity. To estimate the independent effect of traits related to body size and SES on the clinical manifestations of COVID-19, we conducted a Mendelian randomization (MR) study analyzing the effect of obesity-related anthropometric traits on COVID-19 outcomes.

**Methods:** Applying two-sample MR approaches, we evaluated the effects of body mass index (BMI), waist circumference (WC), hip circumference, (HIP) and waist-hip ratio (WHR) studied in up to 234,069 participants from the Genetic Investigation of ANthropometric Traits (GIANT) consortium with respect to three COVID-19 outcomes: severe respiratory COVID-19 (5,101 cases vs. 1,383,241 controls), hospitalized COVID-19 (9,986 cases vs. 1,877,672 controls), and COVID-19 infection (38,984 cases vs. 1,644,784 controls) obtained from the COVID-19 Host Genetics Initiative (HGI). Finally, to test the effect of SES using multivariable MR methods, we analyzed genetic data related to self-reported household income (HI) information from 286,301 UK Biobank (UKB) participants.

**Results:** BMI and WC were associated with severe respiratory COVID-19 (BMI: OR⍰=⍰1.68 p⍰=⍰0.0004; WC: OR⍰=⍰1.72, p⍰=⍰0.007) and COVID-19 hospitalization (BMI: OR=⍰1.62, p⍰=⍰1.35e-06; WC: OR⍰=⍰1.62, p⍰=⍰0.0001). Also, HIP influenced hospitalized COVID-19 (OR⍰=⍰1.31, p⍰=⍰0.012) and COVID-19 infection (OR⍰=⍰1.18, p⍰=⍰0.002). Conversely, HI was associated with lower odds of severe respiratory COVID-19 (OR⍰=⍰0.57, p⍰=⍰0.011) and hospitalized COVID-19 (OR⍰=⍰0.71, p⍰=⍰0.045). Testing these effects in multivariable MR models, we observed that the effect of these obesity-related anthropometric traits on COVID-19 outcomes is not independent of SES effect assessed as HI.

**Conclusions:** Our findings indicate that low SES is a contributor to the observed association between body size and COVID-19 outcomes.
