## Supplementary Tables for "The effect of obesity-related traits on COVID-19 severe respiratory symptoms is mediated by socioeconomic status: a multivariable Mendelian randomization study"

### Sheet: Sup Table 1. Traits on COVID
Supplementary Table 1. Effect of anthropometric traits on COVID-19 outcomes
WHR on Severe respiratory COVID-19	MR results									Pleiotropy
		method	nsnp	beta	se	OR	95%CI_U	95%CI_L	p-value	Egger intercept	se	p-value
	1	MR Egger	27	-1.12866	1.0385	0.323468	2.47639	0.0422515	0.287487	0.0285255	0.0268104	0.297511
	2	Weighted median	27	-0.195499	0.333056	0.822424	1.57979	0.428147	0.557213	Heterogeneity
	3	Inverse variance weighted	27	-0.0519218	0.233127	0.949403	1.49931	0.601186	0.823754	Method	Q	Q_df	Q_p-value
	4	Simple mode	27	0.285406	0.547188	1.3303	3.888	0.455171	0.606373	MR Egger	20.6429	25	0.712341
	5	Weighted mode	27	-0.0789874	0.49575	0.924052	2.44167	0.349708	0.874641	Inverse variance weighted	21.775	26	0.700945
WHR on Hospitalized COVID-19	MR results									Pleiotropy
		method	nsnp	beta	se	OR	95%CI_U	95%CI_L	p-value	Egger intercept	se	p-value
	1	MR Egger	27	-0.0671064	0.703189	0.935096	3.71042	0.235662	0.924733	0.00606478	0.0180876	0.740196
	2	Weighted median	27	0.114036	0.214735	1.12079	1.7073	0.735766	0.59538	Heterogeneity
	3	Inverse variance weighted	27	0.162758	0.156522	1.17675	1.59926	0.865866	0.298414	Method	Q	Q_df	Q_p-value
	4	Simple mode	27	-0.0641921	0.376635	0.937825	1.96209	0.448254	0.865987	MR Egger	10.45	25	0.995253
	5	Weighted mode	27	0.13784	0.332269	1.14779	2.20139	0.598453	0.681659	Inverse variance weighted	10.5624	26	0.996806
WHR on COVID-19 infection	MR results									Pleiotropy
		method	nsnp	beta	se	OR	95%CI_U	95%CI_L	p-value	Egger intercept	se	p-value
	1	MR Egger	25	0.082484	0.592255	1.08598	3.46705	0.340161	0.890448	3.99698e-05	0.0142836	0.997791
	2	Weighted median	25	0.0519289	0.1316	1.0533	1.36324	0.813828	0.69314	Heterogeneity
	3	Inverse variance weighted	25	0.0841203	0.0921205	1.08776	1.30301	0.908068	0.361161	Method	Q	Q_df	Q_p-value
	4	Simple mode	25	-0.276731	0.281988	0.758259	1.3178	0.436299	0.336207	MR Egger	25.6238	23	0.318946
	5	Weighted mode	25	-0.235795	0.276477	0.789943	1.35812	0.459466	0.402172	Inverse variance weighted	25.6238	24	0.372526
WC on Severe respiratory COVID-19	MR results									Pleiotropy
		method	nsnp	beta	se	OR	95%CI_U	95%CI_L	p-value	Egger intercept	se	p-value
	1	MR Egger	38	0.655535	0.701764	1.92617	7.62164	0.48679	0.356464	-0.00318077	0.0190895	0.868598
	2	Weighted median	38	0.446063	0.274267	1.56215	2.67414	0.91256	0.103869	Heterogeneity
	3	Inverse variance weighted	38	0.543709	0.202381	1.72238	2.56095	1.1584	0.00721927	Method	Q	Q_df	Q_p-value
	4	Simple mode	38	0.450259	0.545154	1.56872	4.56656	0.53889	0.414139	MR Egger	44.0251	36	0.168344
	5	Weighted mode	38	0.450259	0.401845	1.56872	3.44828	0.713653	0.269731	Inverse variance weighted	44.0591	37	0.197665
WC on Hospitalized COVID-19	MR results									Pleiotropy
		method	nsnp	beta	se	OR	95%CI_U	95%CI_L	p-value	Egger intercept	se	p-value
	1	MR Egger	38	0.516321	0.434694	1.67585	3.92875	0.714852	0.242698	-0.000819683	0.0118443	0.94521
	2	Weighted median	38	0.514347	0.177763	1.67255	2.3697	1.18049	0.00381051	Heterogeneity
	3	Inverse variance weighted	38	0.487516	0.12536	1.62827	2.08178	1.27355	0.000100682	Method	Q	Q_df	Q_p-value
	4	Simple mode	38	0.778703	0.364986	2.17864	4.45521	1.06538	0.0395781	MR Egger	34.2029	36	0.554257
	5	Weighted mode	38	0.578872	0.335636	1.78403	3.4443	0.924063	0.0929273	Inverse variance weighted	34.2077	37	0.60066
WC on COVID-19 infection	MR results									Pleiotropy
		method	nsnp	beta	se	OR	95%CI_U	95%CI_L	p-value	Egger intercept	se	p-value
	1	MR Egger	38	0.103723	0.225254	1.10929	1.72499	0.713356	0.647947	0.00300018	0.00613062	0.627544
	2	Weighted median	38	0.254472	0.0879867	1.28978	1.53254	1.08548	0.00382598	Heterogeneity
	3	Inverse variance weighted	38	0.209405	0.0640613	1.23294	1.39789	1.08746	0.00107995	Method	Q	Q_df	Q_p-value
	4	Simple mode	38	0.380897	0.189052	1.4636	2.12005	1.01041	0.0512379	MR Egger	23.7173	36	0.942292
	5	Weighted mode	38	-0.0282664	0.151472	0.972129	1.30816	0.722418	0.852985	Inverse variance weighted	23.9568	37	0.951868
BMI-adjusted WC on Severe respiratory COVID-19	MR results									Pleiotropy
		method	nsnp	beta	se	OR	95%CI_U	95%CI_L	p-value	Egger intercept	se	p-value
	1	MR Egger	60	-0.222223	0.603869	0.800737	2.61525	0.24517	0.714214	0.0128527	0.0159444	0.42348
	2	Weighted median	60	0.188399	0.216361	1.20732	1.84498	0.790043	0.383882	Heterogeneity
	3	Inverse variance weighted	60	0.249346	0.149614	1.28319	1.72046	0.957053	0.095594	Method	Q	Q_df	Q_p-value
	4	Simple mode	60	0.15835	0.488853	1.17158	3.05415	0.449418	0.747143	MR Egger	58.1141	58	0.471093
	5	Weighted mode	60	0.138279	0.460389	1.1483	2.83103	0.465761	0.764964	Inverse variance weighted	58.7651	59	0.484129
BMI-adjusted WC on Hospitalized COVID-19	MR results									Pleiotropy
		method	nsnp	beta	se	OR	95%CI_U	95%CI_L	p-value	Egger intercept	se	p-value
	1	MR Egger	60	0.109301	0.421044	1.1155	2.54606	0.48873	0.796096	-0.00170192	0.0110859	0.878521
	2	Weighted median	60	-0.0570798	0.143697	0.944519	1.25178	0.712678	0.691203	Heterogeneity
	3	Inverse variance weighted	60	0.0466446	0.102623	1.04775	1.28118	0.856847	0.649451	Method	Q	Q_df	Q_p-value
	4	Simple mode	60	-0.3153	0.385427	0.72957	1.55292	0.342756	0.416618	MR Egger	60.9322	58	0.370895
	5	Weighted mode	60	-0.222258	0.332922	0.800709	1.53767	0.416952	0.506992	Inverse variance weighted	60.957	59	0.405378
BMI-adjusted WC on COVID-19 infection	MR results									Pleiotropy
		method	nsnp	beta	se	OR	95%CI_U	95%CI_L	p-value	Egger intercept	se	p-value
	1	MR Egger	60	0.143235	0.229552	1.154	1.80969	0.735881	0.535089	-0.0024052	0.00602069	0.691
	2	Weighted median	60	0.0603405	0.076576	1.0622	1.23421	0.914161	0.430707	Heterogeneity
	3	Inverse variance weighted	60	0.0542675	0.0552517	1.05577	1.17652	0.947408	0.326008	Method	Q	Q_df	Q_p-value
	4	Simple mode	60	-0.00503595	0.199801	0.994977	1.47193	0.672573	0.979977	MR Egger	67.3149	58	0.188447
	5	Weighted mode	60	-0.00503595	0.166423	0.994977	1.37872	0.718043	0.975962	Inverse variance weighted	67.5001	59	0.209399
HIP on Severe respiratory COVID-19	MR results									Pleiotropy
		method	nsnp	beta	se	OR	95%CI_U	95%CI_L	p-value	Egger intercept	se	p-value
	1	MR Egger	48	0.0777618	0.488101	1.08087	2.81353	0.415233	0.874118	0.00462351	0.0150446	0.759986
	2	Weighted median	48	0.226775	0.226188	1.25455	1.95444	0.805289	0.316057	Heterogeneity
	3	Inverse variance weighted	48	0.218696	0.165525	1.24445	1.72138	0.899665	0.186425	Method	Q	Q_df	Q_p-value
	4	Simple mode	48	0.516487	0.499637	1.67613	4.4628	0.629517	0.306555	MR Egger	58.4295	46	0.103329
	5	Weighted mode	48	0.224468	0.307916	1.25166	2.2887	0.684514	0.469624	Inverse variance weighted	58.5495	47	0.120366
HIP on Hospitalized COVID-19	MR results									Pleiotropy
		method	nsnp	beta	se	OR	95%CI_U	95%CI_L	p-value	Egger intercept	se	p-value
	1	MR Egger	48	0.592055	0.32206	1.8077	3.39836	0.961575	0.0724749	-0.010341	0.00986566	0.300031
	2	Weighted median	48	0.311538	0.166055	1.36552	1.89081	0.986167	0.0606395	Heterogeneity
	3	Inverse variance weighted	48	0.274572	0.109574	1.31597	1.63124	1.06163	0.0122171	Method	Q	Q_df	Q_p-value
	4	Simple mode	48	0.487005	0.30125	1.62743	2.93719	0.901726	0.112654	MR Egger	54.8108	46	0.175084
	5	Weighted mode	48	0.300672	0.230993	1.35077	2.12425	0.858925	0.19938	Inverse variance weighted	56.12	47	0.170125
HIP on COVID-19 infection	MR results									Pleiotropy
		method	nsnp	beta	se	OR	95%CI_U	95%CI_L	p-value	Egger intercept	se	p-value
	1	MR Egger	48	0.160505	0.162922	1.1741	1.6158	0.853148	0.329697	0.000368714	0.00495937	0.941057
	2	Weighted median	48	0.135373	0.0823753	1.14496	1.34558	0.974254	0.100307	Heterogeneity
	3	Inverse variance weighted	48	0.171907	0.0544082	1.18757	1.32121	1.06744	0.00158	Method	Q	Q_df	Q_p-value
	4	Simple mode	48	0.000176407	0.172987	1.00018	1.40387	0.71257	0.999191	MR Egger	53.0103	46	0.221997
	5	Weighted mode	48	0.13395	0.112408	1.14334	1.42514	0.917255	0.239386	Inverse variance weighted	53.0166	47	0.253335
BMI-adjusted HIP on Severe respiratory COVID-19	MR results									Pleiotropy
		method		beta	se	OR	95%CI_U	95%CI_L	p-value	Egger intercept	se	p-value
	1	MR Egger	66	-0.390871	0.492424	0.676467	1.77585	0.257684	0.430263	0.0186144	0.0156215	0.237824
	2	Weighted median	66	0.280337	0.179582	1.32358	1.88197	0.930862	0.118511	Heterogeneity
	3	Inverse variance weighted	66	0.176958	0.12449	1.19358	1.52342	0.935155	0.155182	Method	Q	Q_df	Q_p-value
	4	Simple mode	66	0.763287	0.434057	2.14532	5.02306	0.916251	0.0833704	MR Egger	67.2743	64	0.365671
	5	Weighted mode	66	0.623084	0.408495	1.86467	4.1526	0.837305	0.132032	Inverse variance weighted	68.7669	65	0.351069
BMI-adjusted HIP on Hospitalized COVID-19	MR results									Pleiotropy
		method	nsnp	beta	se	OR	95%CI_U	95%CI_L	p-value	Egger intercept	se	p-value
	1	MR Egger	66	-0.0853935	0.343796	0.918151	1.80119	0.468025	0.804633	0.00643559	0.0108994	0.556967
	2	Weighted median	66	0.0339173	0.123288	1.0345	1.31727	0.812428	0.783235	Heterogeneity
	3	Inverse variance weighted	66	0.11096	0.0867876	1.11735	1.32454	0.942571	0.201067	Method	Q	Q_df	Q_p-value
	4	Simple mode	66	-0.116588	0.290862	0.889952	1.57382	0.503245	0.689857	MR Egger	72.9019	64	0.20858
	5	Weighted mode	66	-0.194365	0.276046	0.823357	1.41437	0.479306	0.483884	Inverse variance weighted	73.299	65	0.224546
BMI-adjusted HIP on COVID-19 infection	MR results									Pleiotropy
		method	nsnp	beta	se	OR	95%CI_U	95%CI_L	p-value	Egger intercept	se	p-value
	1	MR Egger	66	0.224312	0.16416	1.25146	1.72645	0.907155	0.176588	-0.00393414	0.00519333	0.451508
	2	Weighted median	66	0.089755	0.0596405	1.09391	1.22955	0.973225	0.132341	Heterogeneity
	3	Inverse variance weighted	66	0.104072	0.0418918	1.10968	1.20464	1.02221	0.0129806	Method	Q	Q_df	Q_p-value
	4	Simple mode	66	0.0418076	0.151674	1.04269	1.40367	0.77455	0.783698	MR Egger	61.334	64	0.571352
	5	Weighted mode	66	0.0576202	0.139651	1.05931	1.39283	0.805659	0.681255	Inverse variance weighted	61.9079	65	0.585845
BMI on Severe respiratory COVID-19	MR results									Pleiotropy
		method	nsnp	beta	se	OR	95%CI_U	95%CI_L	p-value	Egger intercept	se	p-value
	1	MR Egger	64	0.254068	0.424899	1.28926	2.96498	0.560608	0.552052	0.00781943	0.0117216	0.507188
	2	Weighted median	64	0.374204	0.217963	1.45383	2.22868	0.948377	0.0860112	Heterogeneity
	3	Inverse variance weighted	64	0.51961	0.147963	1.68137	2.24705	1.2581	0.000445166	Method	Q	Q_df	Q_p-value
	4	Simple mode	64	0.58082	0.446844	1.7875	4.29149	0.744536	0.198396	MR Egger	64.4621	62	0.39052
	5	Weighted mode	64	0.460013	0.336547	1.5841	3.06377	0.819043	0.176527	Inverse variance weighted	64.9248	63	0.409416
BMI on Hospitalized COVID-19	MR results									Pleiotropy
		method	nsnp	beta	se	OR	95%CI_U	95%CI_L	p-value	Egger intercept	se	p-value
	1	MR Egger	64	0.403203	0.291957	1.49661	2.65233	0.844481	0.172226	0.00236847	0.00801682	0.768647
	2	Weighted median	64	0.434423	0.153924	1.54407	2.08781	1.14194	0.00476784	Heterogeneity
	3	Inverse variance weighted	64	0.48414	0.100196	1.62278	1.97491	1.33343	1.35217e-06	Method	Q	Q_df	Q_p-value
	4	Simple mode	64	0.27141	0.353459	1.31181	2.62266	0.656147	0.445435	MR Egger	65.391	62	0.359879
	5	Weighted mode	64	0.123212	0.261001	1.13112	1.8866	0.678174	0.638505	Inverse variance weighted	65.483	63	0.390657
BMI on COVID-19 infection	MR results									Pleiotropy
		method	nsnp	beta	se	OR	95%CI_U	95%CI_L	p-value	Egger intercept	se	p-value
	1	MR Egger	64	0.104126	0.156547	1.10974	1.50826	0.816518	0.508425	0.00382641	0.00426549	0.373157
	2	Weighted median	64	0.186102	0.0737253	1.20454	1.39181	1.04248	0.0115943	Heterogeneity
	3	Inverse variance weighted	64	0.236083	0.0534807	1.26628	1.40622	1.14026	1.01311e-05	Method	Q	Q_df	Q_p-value
	4	Simple mode	64	0.283803	0.160366	1.32817	1.8187	0.969945	0.0816139	MR Egger	70.2999	62	0.21954
	5	Weighted mode	64	0.115777	0.126457	1.12275	1.43855	0.876272	0.363397	Inverse variance weighted	71.2124	63	0.22337
BMI-adjusted WHR on Severe respiratory COVID-19	MR results									Pleiotropy
		method	nsnp	beta	se	OR	95%CI_U	95%CI_L	p-value	Egger intercept	se	p-value
	1	MR Egger	36	-1.32277	0.85821	0.266397	1.43236	0.0495457	0.132498	0.039611	0.0249002	0.120914
	2	Weighted median	36	-0.15534	0.262149	0.856124	1.43114	0.512143	0.553474	Heterogeneity
	3	Inverse variance weighted	36	0.0105489	0.188466	1.0106	1.4622	0.698484	0.955364	Method	Q	Q_df	Q_p-value
	4	Simple mode	36	-0.184372	0.506545	0.831627	2.24444	0.30814	0.718063	MR Egger	34.1654	34	0.459794
	5	Weighted mode	36	-0.201385	0.399911	0.817598	1.7904	0.373361	0.617715	Inverse variance weighted	36.7084	35	0.389575
BMI-adjusted WHR on Hospitalized COVID-19	MR results									Pleiotropy
		method	nsnp	beta	se	OR	95%CI_U	95%CI_L	p-value	Egger intercept	se	p-value
	1	MR Egger	36	-0.803946	0.575737	0.447559	1.38334	0.144802	0.171651	0.02592	0.0166323	0.128395
	2	Weighted median	36	0.101959	0.176955	1.10734	1.56642	0.782805	0.564487	Heterogeneity
	3	Inverse variance weighted	36	0.0726655	0.122745	1.07537	1.36786	0.845426	0.553848	Method	Q	Q_df	Q_p-value
	4	Simple mode	36	0.0769475	0.320403	1.07999	2.02372	0.576349	0.811608	MR Egger	31.874	34	0.572215
	5	Weighted mode	36	0.0874313	0.249148	1.09137	1.77848	0.669718	0.727751	Inverse variance weighted	34.3026	35	0.501592
BMI-adjusted WHR on COVID-19 infection	MR results									Pleiotropy
		method	nsnp	beta	se	OR	95%CI_U	95%CI_L	p-value	Egger intercept	se	p-value
	1	MR Egger	36	0.00126571	0.320846	1.00127	1.87784	0.533876	0.996876	0.00091113	0.00922838	0.921931
	2	Weighted median	36	0.0511257	0.0893813	1.05246	1.25397	0.883325	0.567326	Heterogeneity
	3	Inverse variance weighted	36	0.0322283	0.0668179	1.03275	1.17726	0.905983	0.629571	Method	Q	Q_df	Q_p-value
	4	Simple mode	36	0.0663323	0.186124	1.06858	1.539	0.741952	0.72369	MR Egger	40.0147	34	0.220602
	5	Weighted mode	36	0.0729019	0.147188	1.07563	1.43532	0.806069	0.623485	Inverse variance weighted	40.0261	35	0.256861
Abbreviations: body mass index (BMI); waist circumference (WC); hip circumference (HIP); waist-hip ratio (WHR); number of snps (nsnp); standard error (se); odds ratio (OR); upper limit of 95% confidence interval (95%CI_U); lower limit of 95% confidence interval (95%CI_L).

### Sheet: Sup Table 2. LOO WHR on C2
Supplemental Table 2. Leave-one out results from the MR analysis evaluating the effect of WHR on COVID-19.
SNP	beta	se	p-value
rs1011731	0.316265	0.118768	0.00774766
rs10245353	0.312186	0.117905	0.00810231
rs10783615	0.304821	0.119146	0.0105162
rs11042023	0.352306	0.120796	0.00353947
rs11048470	0.309971	0.122025	0.0110782
rs1106529	0.299107	0.117314	0.0107837
rs11663816	0.351892	0.12154	0.00378837
rs1294410	0.352308	0.123645	0.00438089
rs1316952	0.347512	0.12255	0.00457299
rs13389219	0.347451	0.115204	0.00256174
rs1440372	0.34553	0.117998	0.0034086
rs1563355	0.352485	0.126461	0.00531492
rs1569135	0.290639	0.119149	0.0147161
rs16937664	0.347333	0.120491	0.00394343
rs16996700	0.315822	0.117537	0.00720962
rs17109256	0.316674	0.12257	0.00977687
rs17451107	0.351971	0.126472	0.00538605
rs2179129	0.349465	0.116614	0.00272869
rs2287019	0.314263	0.119258	0.00841007
rs2972164	0.346186	0.117124	0.00311941
rs3786897	0.351748	0.122066	0.00395636
rs459193	0.352287	0.118688	0.00299563
rs4715213	0.316629	0.117958	0.0072694
rs929641	0.33285	0.114343	0.00360296
rs9860730	0.34958	0.114299	0.00222482
rs9937053	0.107176	0.127151	0.399285
rs998584	0.238263	0.126095	0.0588193
All	0.330936	0.116921	0.00464861
*The two potential outliers are marked in red
Abbreviations: standard error (se).

### Sheet: Sup Table 3. MVMR 
Supplementary Table 3. Multivariable MR results for the effect of anthropometric traits on COVID-19 outcomes
A) Effect of anthropometric traits on Severe respiratory COVID-19
Number of Variants : 89
------------------------------------------------------------------
Exposure	Estimate	OR	Std Error	95% CI	p-value
BMI	-0.408	0.664979	0.697	-1.774, 0.958	0.558
WC	0.5	1.64872	0.776	-1.021, 2.021	0.519
------------------------------------------------------------------
Residual standard error = 1.114
Heterogeneity test statistic = 108.0452 on 87 degrees of freedom, (p-value = 0.0628)
B) Effect of anthropometric traits on Hospitalized COVID-19
Number of Variants : 97
------------------------------------------------------------------
Exposure	Estimate	OR	Std Error	95% CI	p-value
BMI	-0.604	0.546621	0.516	-1.616, 0.407	0.241
WC	0.147	1.15835	0.698	-1.221, 1.515	0.833
HIP	0.423	1.52653	0.411	-0.382, 1.229	0.303
------------------------------------------------------------------
Residual standard error = 1.279
Heterogeneity test statistic = 153.8699 on 94 degrees of freedom, (p-value = 1e-04)
B) Effect of anthropometric traits on COVID-19 infection
Number of Variants : 81
------------------------------------------------------------------
Exposure	Estimate	OR	Std Error	95% CI	p-value
BMI	-0.284	0.752767	0.652	-1.561, 0.993	0.662
WC	0.254	1.28917	0.373	-0.476, 0.984	0.496
HIP	0.056	1.0576	0.894	-1.695, 1.808	0.950
BMI-adj HIP	-0.012	0.988072	0.481	-0.956, 0.931	0.980
------------------------------------------------------------------
Residual standard error = 1.299
Heterogeneity test statistic = 129.8549 on 77 degrees of freedom, (p-value = 2e-04)
Abbreviations: body mass index (BMI); waist circumference (WC); hip circumference (HIP); body mass index -adjusted hip circumference (BMI-adj HIP); odds ratio (OR); Confidence interval (CI).

### Sheet: Sup Table 4. COVID on traits
Supplementary Table 4. Effect of COVID-19 Phenotypes on anthropometric traits
Severe respiratory COVID-19 on WC	MR results						Pleiotropy
		method	nsnp	beta	se	p-value	Egger intercept	se	p-value
	1	MR Egger	439	0.00622662	0.00584497	0.287331	-0.000163288	0.000569907	0.774618
	2	Weighted median	439	0.00305432	0.00506306	0.546339	Heterogeneity
	3	Inverse variance weighted	439	0.00475628	0.002798	0.0891526	Method	Q	Q_df	Q_p-value
	4	Simple mode	439	0.0151645	0.0890079	0.864795	MR Egger	408.828	437	0.829335
	5	Weighted mode	439	0.0151645	0.0981864	0.877329	Inverse variance weighted	408.91	438	0.837159
Severe respiratory COVID-19 on BMI	MR results						Pleiotropy
		method	nsnp	beta	se	p-value	Egger intercept	se	p-value
	1	MR Egger	439	0.00683917	0.00537947	0.204282	-0.000310526	0.000524131	0.55385
	2	Weighted median	439	0.00279343	0.00444495	0.529709	Heterogeneity
	3	Inverse variance weighted	439	0.00404082	0.00257284	0.116283	Method	Q	Q_df	Q_p-value
	4	Simple mode	439	0.0014747	0.0689552	0.982947	MR Egger	483.091	437	0.0630391
	5	Weighted mode	439	0.0014747	0.0694122	0.983059	Inverse variance weighted	483.479	438	0.0656797
Hospitalized COVID-19 on WC	MR results						Pleiotropy
		method	nsnp	beta	se	p-value	Egger intercept	se	p-value
	1	MR Egger	455	-0.0027214	0.00921764	0.767947	0.000793843	0.000591315	0.180105
	2	Weighted median	455	0.00239763	0.00856514	0.779532	Heterogeneity
	3	Inverse variance weighted	455	0.00826739	0.00424236	0.0513228	Method	Q	Q_df	Q_p-value
	4	Simple mode	455	0.0204058	0.0598046	0.733105	MR Egger	470.739	453	0.272951
	5	Weighted mode	455	-0.00251061	0.0573792	0.965119	Inverse variance weighted	472.612	454	0.263863
Hospitalized COVID-19 on HIP	MR results						Pleiotropy
		method	nsnp	beta	se	p-value	Egger intercept	se	p-value
	1	MR Egger	455	-0.000663121	0.00940399	0.943815	0.000353005	0.000602506	0.558238
	2	Weighted median	455	-0.000499685	0.00890618	0.955258	Heterogeneity
	3	Inverse variance weighted	455	0.00422828	0.00432537	0.328296	Method	Q	Q_df	Q_p-value
	4	Simple mode	455	-0.00299302	0.10127	0.976435	MR Egger	460.134	453	0.398246
	5	Weighted mode	455	-0.00299302	0.09884	0.975856	Inverse variance weighted	460.482	454	0.406635
Hospitalized COVID-19 on BMI	MR results						Pleiotropy
		method	nsnp	beta	se	p-value	Egger intercept	se	p-value
	1	MR Egger	455	0.00236827	0.00843823	0.779099	0.000593699	0.000540698	0.272777
	2	Weighted median	455	0.0033155	0.00748925	0.657982	Heterogeneity
	3	Inverse variance weighted	455	0.0106012	0.00387181	0.00618034	Method	Q	Q_df	Q_p-value
	4	Simple mode	455	-0.0116119	0.0553486	0.833921	MR Egger	513.333	453	0.0259672
	5	Weighted mode	455	-0.00165735	0.0537501	0.975415	Inverse variance weighted	514.699	454	0.0254163
COVID-19 infection on WC	MR results						Pleiotropy
		method	nsnp	beta	se	p-value	Egger intercept	se	p-value
	1	MR Egger	457	-0.00504033	0.0183374	0.783543	0.000755194	0.000537902	0.161012
	2	Weighted median	457	-0.00253252	0.0153829	0.869234	Heterogeneity
	3	Inverse variance weighted	457	0.0171492	0.00930847	0.0654285	Method	Q	Q_df	Q_p-value
	4	Simple mode	457	0.00102477	0.27657	0.997045	MR Egger	470.986	455	0.292572
	5	Weighted mode	457	0.00102477	0.29225	0.997204	Inverse variance weighted	473.026	456	0.281315
COVID-19 infection on HIP	MR results						Pleiotropy
		method	nsnp	beta	se	p-value	Egger intercept	se	p-value
	1	MR Egger	457	-0.0121035	0.018884	0.521882	0.000621029	0.000553831	0.262738
	2	Weighted median	457	-0.00146673	0.0171064	0.931672	Heterogeneity
	3	Inverse variance weighted	457	0.00614931	0.00957541	0.520744	Method	Q	Q_df	Q_p-value
	4	Simple mode	457	-0.0611925	0.227717	0.788265	MR Egger	468.678	455	0.318817
	5	Weighted mode	457	-0.0230972	0.223674	0.9178	Inverse variance weighted	469.973	456	0.315584
COVID-19 infection on BMI-adjusted HIP	MR results						Pleiotropy
		method	nsnp	beta	se	p-value	Egger intercept	se	p-value
	1	MR Egger	457	-0.00954536	0.0202301	0.637267	-6.18972e-05	0.000593115	0.91693
	2	Weighted median	457	-0.0299115	0.0166109	0.0717482	Heterogeneity
	3	Inverse variance weighted	457	-0.0113644	0.0102575	0.267899	Method	Q	Q_df	Q_p-value
	4	Simple mode	457	-0.0666802	0.191444	0.727774	MR Egger	535.017	455	0.00565332
	5	Weighted mode	457	-0.0324211	0.194385	0.867611	Inverse variance weighted	535.03	456	0.00618875
COVID-19 infection on BMI	MR results						Pleiotropy
		method	nsnp	beta	se	p-value	Egger intercept	se	p-value
	1	MR Egger	457	-0.00478967	0.0168735	0.776649	0.000716012	0.000493446	0.147456
	2	Weighted median	457	0.00259933	0.0137091	0.849617	Heterogeneity
	3	Inverse variance weighted	457	0.0163331	0.00854328	0.0559012	Method	Q	Q_df	Q_p-value
	4	Simple mode	457	-0.00847225	0.299658	0.977457	MR Egger	515.698	455	0.0255347
	5	Weighted mode	457	-0.00847225	0.301497	0.977594	Inverse variance weighted	518.085	456	0.0232327
Abbreviations: body mass index (BMI); waist circumference (WC); hip circumference (HIP); body mass index -adjusted hip circumference (HIP-Adj); number of snps (nsnp); beta (b); standard error (se); odds ratio (OR); upper limit of the confidence interval (95%CI_U); lower limit of the confidence interval (95%CI_L).

### Sheet: Sup Table 5. SES on COVID-19
Supplementary Table 5. Effect of socioeconomic status on COVID-19 Phenotypes
HI on Severe respiratory COVID-19	MR results									Pleiotropy
		method	nsnp	beta	OR	se	95%CI_U	95%CI_L	p-value	Egger intercept	se	p-value
	1	MR Egger	65	0.609094	1.83877	0.972155	12.3606	0.273534	0.533224	-0.0251784	0.0206499	0.227277
	2	Weighted median	65	-0.519929	0.594562	0.325187	1.12461	0.314335	0.109851	Heterogeneity
	3	Inverse variance weighted	65	-0.546801	0.578798	0.216176	0.884179	0.378891	0.0114251	Method	Q	Q_df	Q_p-value
	4	Simple mode	65	-0.334749	0.715517	0.84089	3.71877	0.13767	0.691889	MR Egger	67.7393	63	0.318771
	5	Weighted mode	65	-0.334749	0.715517	0.78469	3.3309	0.153702	0.671102	Inverse variance weighted	69.3378	64	0.302278
HI on Hospitalized COVID-19	MR results									Pleiotropy
		method	nsnp	beta	OR	se	95%CI_U	95%CI_L	p-value	se	p-value
	1	MR Egger	65	1.18225	3.2617	0.729196	13.6191	0.781161	0.109947	-0.0331666	0.0154713	0.0359201
	2	Weighted median	65	-0.23984	0.786753	0.202975	1.17116	0.528521	0.237355	Heterogeneity
	3	Inverse variance weighted	65	-0.340233	0.711605	0.169947	0.992888	0.510008	0.0452852	Method	Q	Q_df	Q_p-value
	4	Simple mode	65	-0.2952	0.744382	0.491401	1.95023	0.284124	0.55014	MR Egger	93.6659	63	0.00733065
	5	Weighted mode	65	-0.250979	0.778039	0.393509	1.68253	0.359782	0.52588	Inverse variance weighted	100.499	64	0.00242654
HI on COVID-19 infection	MR results									Pleiotropy
		method	nsnp	beta	OR	se	95%CI_U	95%CI_L	p-value	Egger intercept	se	p-value
	1	MR Egger	26	0.710072	2.03414	0.461121	5.0222	0.823884	0.136672	-0.0206519	0.0104827	0.0604699
	2	Weighted median	26	-0.13947	0.869819	0.15943	1.18888	0.636384	0.38168	Heterogeneity
	3	Inverse variance weighted	26	-0.16941	0.844163	0.122008	1.07221	0.664616	0.16498	Method	Q	Q_df	Q_p-value
	4	Simple mode	26	0.062111	1.06408	0.331896	2.03934	0.555212	0.853062	MR Egger	28.5978	24	0.235635
	5	Weighted mode	26	0.062111	1.06408	0.304507	1.93275	0.585832	0.840026	Inverse variance weighted	33.2227	25	0.125594
Abetabetareviations: household income (HI); number of snps (nsnp); standard error (se); odds ratio (OR); upper limit of 95% confidence interval (95%CI_U); lower limit of 95% confidence interval (95%CI_L).

### Sheet: Sup Table 6. SES-COVID UKB
Supplementary Table 6. Difference between IVW estimates for HI with respect to COVID-19 HGI GWAS meta-analysis with and without UK Biobank
	COVID-19 HGI
	with UKB		without UKB		Difference
IVW	beta	se	beta	se	Z	p-value
HI on Severe respiratory COVID-19	-0.546801	0.216176	-0.372629	0.212971	-1.89135	0.058578
HI on Hospitalized COVID-19	-0.340233	0.169947	-0.331114	0.174217	-0.153937	0.877659
Abbreviations: Inverse variance weighted (IVW); UK Biobank (UKB); household income (HI); standard error (se).

### Sheet: Sup Table 7. COVID-19 on HI
Supplementary Table 7. Effect of COVID-19 Phenotypes on socioeconomic status
Severe respiratory COVID-19 on HI	MR results						Pleiotropy
		method	nsnp	beta	se	p-value	Egger intercept	se	p-value
	1	MR Egger	765	0.00324822	0.00291831	0.266038	0.00044081	0.000387463	0.25561
	2	Weighted median	765	0.0034012	0.00216229	0.115728	Heterogeneity
	3	Inverse variance weighted	765	0.00610216	0.0014915	4.28987e-05	Method	Q	Q_df	Q_pval
	4	Simple mode	765	0.00540701	0.10121	0.957408	MR Egger	1063.21	763	3.07428e-12
	5	Weighted mode	765	0.00540701	0.0935451	0.953922	Inverse variance weighted	1065.01	764	2.8077e-12
Hospitalized COVID-19 on HI	MR results						Pleiotropy
		method	nsnp	beta	se	p-value	Egger intercept	se	p-value
	1	MR Egger	756	-0.001298	0.00465135	0.780277	0.000521314	0.000422423	0.217549
	2	Weighted median	756	0.00319236	0.00341197	0.349461	Heterogeneity
	3	Inverse variance weighted	756	0.00369835	0.00229082	0.106436	Method	Q	Q_df	Q_pval
	4	Simple mode	756	0.00390792	0.0146343	0.789512	MR Egger	1108.87	754	5.3057e-16
	5	Weighted mode	756	0.00390792	0.0140598	0.781127	Inverse variance weighted	1111.11	755	4.48347e-16
Abbreviations: household income (HI); number of snps (nsnp); standard error (se); upper limit of 95% confidence interval (95%CI_U); lower limit of 95% confidence interval (95%CI_L).

### Sheet: Sup Table 8. Paired MVMR-A2
Supplementary Table 8. Multivariable MR results for the effect of anthropometric traits and socioeconomic status on severe respiratory COVID-19
BMI and HI
Number of Variants : 84
------------------------------------------------------------------
Exposure	Estimate	OR	Std Error	95% CI	p-value
BMI	0.023	1.02327	0.165	-0.302, 0.347	0.890
HI	-0.957	0.384043	0.294	-1.532, -0.381	0.001
------------------------------------------------------------------
Residual standard error = 1.091
Heterogeneity test statistic = 97.5518 on 82 degrees of freedom, (p-value = 0.1158)
WC and HI
Number of Variants : 63
------------------------------------------------------------------
Exposure	Estimate	OR	Std Error	95% CI	p-value
WC	0.17	1.1853	0.203	-0.228, 0.569	0.403
HI	-1.012	0.363491	0.301	-1.602, -0.421	0.001
------------------------------------------------------------------
Residual standard error = 1.098
Heterogeneity test statistic = 73.5948 on 61 degrees of freedom, (p-value = 0.1293)
Abbreviations: household income (HI); body mass index (BMI); waist circumference (WC); hip circumference (HIP); odds ratio (OR).

### Sheet: Sup Table 9. Paired MVMR-B2
Supplementary Table 9. Multivariable MR results for the effect of anthropometric traits and socioeconomic status on hospitalized COVID-19
BMI and HI
Number of Variants : 63
------------------------------------------------------------------
Exposure	Estimate	OR	Std Error	95% CI	p-value
BMI	0.030	1.03045	0.133	-0.230, 0.291	0.819
HI	-0.584	0.557663	0.199	-0.974, -0.194	0.003
------------------------------------------------------------------
Residual standard error = 1.086
Heterogeneity test statistic = 71.9030 on 61 degrees of freedom, (p-value = 0.1603)
HIP and HI
Number of Variants : 63
------------------------------------------------------------------
Exposure	Estimate	OR	Std Error	95% CI	p-value
HIP	0.131	1.13997	0.137	-0.137, 0.399	0.337
HI	-0.572	0.564396	0.198	-0.960, -0.185	0.004
------------------------------------------------------------------
Residual standard error = 1.078
Heterogeneity test statistic = 70.8943 on 61 degrees of freedom, (p-value = 0.1811)
WC and HI
Number of Variants : 59
------------------------------------------------------------------
Exposure	Estimate	OR	Std Error	95% CI	p-value
WC	0.076	1.07896	0.149	-0.217, 0.368	0.612
HI	-0.608	0.544439	0.208	-1.016, -0.201	0.003
------------------------------------------------------------------
Residual standard error = 1.109
Heterogeneity test statistic = 70.1193 on 57 degrees of freedom, (p-value = 0.1138)
Abbreviations: household income (HI); body mass index (BMI); waist circumference (WC); hip circumference (HIP); odds ratio (OR).

### Sheet: Sup Table 10. Multivariable MR
Supplementary Table 10. Multivariable MR results for anthropometric traits and socioeconomic status on COVID-19 outcomes
Severe respiratory COVID-19
Exposure	Estimate	OR	Std Error	95% CI		p-value
BMI	-0.249	0.77958	0.656	-1.536,	1.037	0.704
WC	0.316	1.37163	0.731	-1.117,	1.749	0.666
HI	-1.015	0.362402	0.287	-1.577,	-0.453	0.000405335
Hospitalized COVID-19
Exposure	Estimate	OR	Std Error	95% CI		p-value
BMI	-0.521	0.593926	0.492	-1.485,	0.443	0.289
WC	0.273	1.3139	0.666	-1.031,	1.578	0.681
HIP	0.218	1.24359	0.396	-0.558,	0.994	0.582
HI	-0.74	0.477114	0.225	-1.182,	-0.298	0.001
COVID-19 infection
Exposure	Estimate	OR	Std Error	95% CI		p-value
BMI	-0.284	0.752767	0.652	-1.561,	0.993	0.662
WC	0.254	1.28917	0.373	-0.476,	0.984	0.496
HIP	0.056	1.0576	0.894	-1.695,	1.808	0.95
HIPA	-0.012	0.988072	0.481	-0.956,	0.931	0.98
Abbreviations: body mass index (BMI); waist circumference (WC); hip circumference (HIP); odds ratio (OR); confidence interval (CI).
